# Multiomics implicate gut microbiota in altered lipid and energy metabolism in Parkinson’s disease

**DOI:** 10.1101/2021.05.29.21258035

**Authors:** Pedro A. B. Pereira, Drupad K. Trivedi, Justin Silverman, Ilhan Cem Duru, Lars Paulin, Petri Auvinen, Filip Scheperjans

## Abstract

We aimed to investigate the link between serum metabolites, gut bacterial community composition, and clinical variables in Parkinson’s disease (PD) and healthy control subjects (HC). 139 metabolite features were found to be differentially abundant between the PD and Control groups. No associations were found between metabolite features and within-PD clinical variables. The results suggest alterations in serum metabolite profiles in PD, and the results of correlation analysis between metabolite features and microbiota suggest that several bacterial taxa are associated with altered lipid and energy metabolism in PD.
