## Supplementary material for "Multiomics implicate gut microbiota in altered lipid and energy metabolism in Parkinson’s disease": Supplementary table 1.xlsx

### Sheet: Sheet1
Bacterial Genus	Metabolite Peak ID	Metabolite MSI 3 ID	Class	p2.5	Mean	p97.5
Eisenbergiella	X144	1alpha,24,25,28-tetrahydroxyergocalciferol	Vitamin D metabolite	-0.594904730555633	-0.40652180518621	-0.197161171365051
Eisenbergiella	X420	PC(16:1(9Z)/0:0)	Glycerophospholipid	-0.590049595036504	-0.401178236329287	-0.194762397452913
Erysipelotrichaceae_(unclassified_genus)	X6877	5-Methyltetrahydropteroyltri-L-glutamate	Steroid and derivaties	-0.583304481560543	-0.398577947413559	-0.192169004088139
Butyrivibrio	X439	PI(16:0/20:1(11Z))	Glycerophospholipid	-0.591834178602526	-0.39479972613378	-0.163652186776382
Erysipelotrichaceae_(unclassified_genus)	X7003	MGDG(20:5(5Z,8Z,11Z,14Z,17Z)/18:3(9Z,12Z,15Z))	Glycerolipid	-0.582861891933091	-0.393153044806285	-0.174362964119626
Eisenbergiella	X32	Jolkinol B	Chemical	-0.58854601445467	-0.39298138499959	-0.179210869641538
Eisenbergiella	X500	Butyrylcarnitine	Fatty acyls	-0.577034951222831	-0.390539275875657	-0.188453225000917
Mollicutes_(unclassified_order)	X170	PA(P-18:0/17:2(9Z,12Z))	Glycerophospholipid	-0.618032107944109	-0.38710179175322	-0.138254993073495
Eisenbergiella	X370	3-octadecylenic acid	Fatty acyls	-0.574571994898339	-0.383614654024466	-0.177723651792172
Eisenbergiella	X406	SM(d16:1/22:0)	Sphingolipid	-0.56437022751873	-0.383032483993568	-0.164412330903548
Butyrivibrio	X204	2,3-epoxyphylloquinone	Vitamin K derivative	-0.578274465271035	-0.381431665520996	-0.152528063193689
Eisenbergiella	X497	SM(d17:1/24:1)	Sphingolipid	-0.572731533290932	-0.380014380850253	-0.167720875079737
Eisenbergiella	X498	SM(d18:2/21:0)	Sphingolipid	-0.571333007001349	-0.378929355378666	-0.182221558332317
Burkholderiales_(unclassified_family)	X6288	Sphingosine-1-phosphate	Phosphosphingolipids	-0.556932272549387	-0.376498034841568	-0.160125749537363
Mollicutes_(unclassified_order)	X337	C17 sphingosine-1-phosphocholine	Sphingolipid	-0.572712494577712	-0.371176432569008	-0.136529689502371
Mollicutes_(unclassified_order)	X320	11-cis-Dehydroretinal	Derivative of Vitamin A2	-0.566852609138309	-0.369097154084496	-0.126306411458034
Acidaminococcaceae_(unclassified_genus)	X7280	Heptadecane	Alkane	-0.554100929830109	-0.362582144432628	-0.143860825094098
Eisenbergiella	X362	PC(22:4(7Z,10Z,13Z,16Z)/0:0)	Glycerophospholipid	-0.559960067425361	-0.359229214114873	-0.143436765956979
Mollicutes_(unclassified_order)	X13	Leukotriene D5	Organooxygen compounds	-0.565847576479659	-0.357715877339998	-0.115221444774818
Akkermansia	X7038	PE(20:2(11Z,14Z)/22:5(4Z,7Z,10Z,13Z,16Z))	Glycerophospholipid	-0.545386123859077	-0.357246042268429	-0.135044482332691
Senegalimassilia	X474	Acevaltrate	Carboxylic acid	-0.55635833675803	-0.353511941531634	-0.134139115103469
Phascolarctobacterium	X311	Sphingofungin A	Antifungal	-0.542613062598836	-0.352469431693504	-0.132485334874569
Alloprevotella	X6619	FAHFA(18:1(9Z)/13-O-18:0)	Fatty acyls	-0.555938015656238	-0.350918046364383	-0.138316779110083
Senegalimassilia	X153	Withaperuvin B	Steroid and derivaties	-0.54071148071996	-0.347664903966874	-0.126442570590078
Victivallis	X7206	N-formyl-methionine	Carboxylic acid and derivatives	-0.533155368915443	-0.345190131120815	-0.134804833373678
Erysipelotrichaceae_(unclassified_genus)	X6916	PC(P-16:0/18:4(6Z,9Z,12Z,15Z))	Glycerophospholipid	-0.53394386498124	-0.342612245076685	-0.130468445764506
Clostridia_(unclassified_order)	X429	PC(16:0/18:1(6Z))	Glycerophospholipid	-0.527828539555013	-0.342515922826395	-0.130738505277472
Burkholderiales_(unclassified_family)	X7263	2-phenyl-glycine	Chemical	-0.529116464266689	-0.342238852431417	-0.129972335402508
Holdemanella	X7170	Tricosane	Saturated hydrocarbon	-0.536490290399345	-0.342096240023225	-0.112853827966516
Anaerostipes	X6174	N2,N2-Dimethylguanosine	Purine nucleosides	-0.527925494021111	-0.341619709228958	-0.123847338599257
Eisenbergiella	X490	PA(O-20:0/13:0)	Glycerophospholipid	-0.547169697724504	-0.341616701125196	-0.131116134099565
Eisenbergiella	X327	Anandamide (20:5, n-3)	Fatty acid amide	-0.535989818181172	-0.339975918297603	-0.124502842596333
Rikenellaceae_(unclassified_genus)	X393	Propionylcarnitine	Fatty acyls	-0.534295440740139	-0.33674839884672	-0.122055672015904
Clostridium_sensu_stricto	X7236	4-hydroxy-, trans-proline	Carboxylic acid and derivatives	-0.526415260073527	-0.33564392912765	-0.13188475031659
Roseburia	X499	3-Deoxyvitamin D3	Sterol lipid	-0.524913858708013	-0.334817291073649	-0.115874540368365
Victivallis	X430	PC(P-20:0/18:3(6Z,9Z,12Z))	Glycerophospholipid	-0.523663044121178	-0.334670887580696	-0.124219850005
Mollicutes_(unclassified_order)	X67	4-O-alpha-Cadinylangolensin	Flavonoids	-0.55080213188873	-0.334291415319941	-0.0876087746685072
Desulfovibrionaceae_(unclassified_genus)	X363	3-carboxy-4-methyl-5-pentyl-2-furanpropanoic acid	Furanoic fatty acids	-0.537709439563817	-0.332670414207464	-0.0967895612483911
Phascolarctobacterium	X498	SM(d18:2/21:0)	Sphingolipid	-0.524713998117744	-0.331931303471281	-0.120450026402114
Senegalimassilia	X263	Epigallocatechin 3-O-caffeate	Epigallocatechins	-0.527042299753342	-0.33165645868797	-0.110283544728985
Eisenbergiella	X399	PE(O-20:0/22:6(4Z,7Z,10Z,13Z,16Z,19Z))	Glycerophospholipid	-0.536027914317947	-0.331220087033203	-0.108174115856349
Bacteroidetes_(unclassified_class)	X474	Acevaltrate	Carboxylic acid	-0.525962713093897	-0.331182613375861	-0.110577773123247
Prevotella	X7253	Proline	Carboxylic acid and derivatives	-0.514614613618309	-0.330740423935374	-0.118574844273797
Clostridia_(unclassified_order)	X276	SM(d18:0/24:0)	Sphingolipid	-0.526313886135935	-0.330689089345877	-0.113590352192214
Asteroleplasma	X6319	Galbanic acid	Prenol lipids	-0.534095729041882	-0.330330591625469	-0.100270923722784
Bacteroidetes_(unclassified_class)	X518	PC(18:4(6Z,9Z,12Z,15Z)/18:1(11Z))	Glycerophospholipid	-0.517314773554419	-0.328952490202561	-0.113837573842791
Bacteroidetes_(unclassified_class)	X263	Epigallocatechin 3-O-caffeate	Epigallocatechins	-0.522374344271754	-0.328190370930582	-0.102397896410514
Butyricimonas	X7038	PE(20:2(11Z,14Z)/22:5(4Z,7Z,10Z,13Z,16Z))	Glycerophospholipid	-0.51869137814875	-0.326553730794986	-0.101058090012426
Erysipelotrichaceae_(unclassified_genus)	X6860	PE(16:0/P-18:1(11Z))	Glycerophospholipid	-0.528958033664845	-0.326541757014699	-0.106230194150157
Asteroleplasma	X276	SM(d18:0/24:0)	Sphingolipid	-0.538981153568736	-0.326201762664493	-0.0947572990442303
Bacteroidetes_(unclassified_class)	X153	Withaperuvin B	Steroid and derivaties	-0.518344986579125	-0.325920362041729	-0.107387939753598
Mollicutes_(unclassified_order)	X295	Glycoursodeoxycholic acid	Steroid and derivaties	-0.549381295708042	-0.325867745292625	-0.0686745136459645
Cloacibacillus	X7207	Maltotriose	Oligosaccharides	-0.532382796408269	-0.325373699431123	-0.0795954203814991
Lactobacillus	X6092	3,4-dimethyl-5-carboxyethyl-2-furanpentanoic acid	Furanoic fatty acids	-0.526973591545645	-0.324640156202657	-0.0991345817959156
Bacteroidetes_(unclassified_class)	X327	Anandamide (20:5, n-3)	Fatty acid amide	-0.530826282710867	-0.323439395724892	-0.0901835859912043
Rhodospirillaceae_(unclassified_genus)	X7233	Pentadecane	Alkane	-0.522364887146834	-0.323209997136109	-0.102819543463832
Senegalimassilia	X264	6-Keto-decanoylcarnitine	Fatty acyls	-0.534230149655858	-0.321885131244057	-0.0965177486824383
Cloacibacillus	X348	Fuconic acid	Chemical	-0.537025425268834	-0.321433591235351	-0.0775515463352789
Bacteroidetes_(unclassified_class)	X459	PC(P-18:0/20:5(5Z,8Z,11Z,14Z,17Z))	Glycerophospholipid	-0.523392869088573	-0.321395172919372	-0.0960700911094945
Turicibacter	X6277	Veranisatin C	Prenol lipids	-0.521319567791645	-0.32081125120911	-0.0790287847174881
Alloprevotella	X6065	Palmitelaidic acid	Fatty acyls	-0.529288009098978	-0.319195612316097	-0.0920576535024359
Cloacibacillus	X369	PE-Cer(d15:2(4E,6E)/22:0(2OH))	Glycerophospholipid	-0.517102355279435	-0.316124891436118	-0.0943087991241784
Prevotella	X7287	Tartronic acid	Dicarboxylic acid	-0.502458545092644	-0.314799894617226	-0.106630446673331
Clostridia_(unclassified_order)	X130	7,3'-Dihydroxy-4'-methoxy-8-methylflavan	Flavonoids	-0.509832479917362	-0.314478518588354	-0.096486448650886
Holdemanella	X7206	N-formyl-methionine	Carboxylic acid and derivatives	-0.539922675884564	-0.312975417136969	-0.071919716188211
Alphaproteobacteria_(unclassified_order)	X511	PC(18:3(9Z,12Z,15Z)/0:0)	Glycerophospholipid	-0.522166795025347	-0.309969163721542	-0.0792802910613255
Rhodospirillales_(unclassified_family)	X361	PC(18:3(9Z,12Z,15Z)/0:0)	Glycerophospholipid	-0.518530631244732	-0.308518565542603	-0.0950364505800571
Burkholderiales_(unclassified_family)	X6564	PS(19:0/0:0)	Glycerophospholipid	-0.509354549008399	-0.307326869706996	-0.0815715247269464
Butyrivibrio	X363	3-carboxy-4-methyl-5-pentyl-2-furanpropanoic acid	Furanoic fatty acids	-0.520113337943551	-0.306739691670229	-0.0589861624871708
Prevotella	X7206	N-formyl-methionine	Carboxylic acid and derivatives	-0.495674396431823	-0.30627243465172	-0.0928631381176446
Mollicutes_(unclassified_order)	X439	PI(16:0/20:1(11Z))	Glycerophospholipid	-0.529028173909865	-0.305136267759885	-0.0660485568304778
Parasutterella	X6860	PE(16:0/P-18:1(11Z))	Glycerophospholipid	-0.498955011817565	-0.304743674251121	-0.0661259825961377
Eisenbergiella	X458	20:2-Glc-Campesterol	Sterol lipid	-0.511430315411114	-0.304665030458932	-0.0908181754660633
Bacteria_(unclassified_phylum)	X6277	Veranisatin C	Prenol lipids	-0.49968584705984	-0.304105694371105	-0.0915762480623126
Eisenbergiella	X331	Cholesterol sulfate	Steroid and derivaties	-0.504884506937036	-0.303591006656493	-0.0889835508441905
Senegalimassilia	X191	Sphinganine-phosphate	Phosphosphingolipids	-0.505371748377278	-0.303355690039698	-0.0822343691801208
Barnesiella	X24	Cycloheterophyllin	Pyranoflavonoids	-0.49432758310008	-0.301567313527808	-0.0879787375925506
Haemophilus	X7236	4-hydroxy-, trans-proline	Carboxylic acid and derivatives	-0.507596703040233	-0.301025459513394	-0.0773154355546684
Rhodospirillales_(unclassified_family)	X7183	Beta Alanine	Carboxylic acid	-0.50572787608732	-0.30054290123855	-0.0754202043096277
Cloacibacillus	X443	GlcCer(d18:1(8E)/21:0(2OH[R]))	Sphingolipid	-0.514167614600815	-0.300330595242512	-0.0714418794960905
Desulfovibrionaceae_(unclassified_genus)	X115	3-hydroxybutyrylcarnitine	Acylcarnitines	0.0625161687390715	0.300990456150484	0.522742919629485
Lachnospira	X393	Propionylcarnitine	Fatty acyls	0.0990968443948681	0.302583886588122	0.499633491274496
Peptococcus	X361	3,4-dimethyl-5-carboxyethyl-2-furanhexanoic acid	Furanoic fatty acids	0.0591831764241016	0.304048156121803	0.515294022883387
Bacteroidales_(unclassified_family)	X7003	MGDG(20:5(5Z,8Z,11Z,14Z,17Z)/18:3(9Z,12Z,15Z))	Glycerolipid	0.0572296553340556	0.304201991036802	0.521706162553936
Coprobacter	X7278	Tetradecane	Saturated hydrocarbon	0.0667972642262634	0.304410675085908	0.536465294353887
Parasutterella	X144	1alpha,24,25,28-tetrahydroxyergocalciferol	Vitamin D metabolite	0.0750064086319753	0.304889824301377	0.500821697252344
Clostridium_XVIII	X7205	Serine	Amino acid	0.0866818925886348	0.304956118473247	0.504692138106614
Clostridium_XVIII	X7183	Beta Alanine	Carboxylic acid	0.0758042016358035	0.305604328902766	0.508027602172656
Clostridia_(unclassified_order)	X7263	2-phenyl-glycine	Chemical	0.0737410402234729	0.305883502883862	0.515511691839944
Collinsella	X24	Cycloheterophyllin	Pyranoflavonoids	0.0738458628902783	0.306345737464217	0.504758178533021
Clostridium_XlVb	X151	PE(18:4(6Z,9Z,12Z,15Z)/18:1(9Z))	Glycerophospholipid	0.0970041326996784	0.306412003484158	0.505538534440247
Sporobacter	X420	PC(16:1(9Z)/0:0)	Glycerophospholipid	0.0637195103804183	0.306460819093719	0.516850745479486
Ruminococcus2	X511	PC(18:3(9Z,12Z,15Z)/0:0)	Glycerophospholipid	0.0914424525208464	0.306612633226351	0.51043201434131
Roseburia	X423	PC(P-20:0/18:2(9Z,12Z))	Glycerophospholipid	0.10335597701467	0.30697504343341	0.497008962569915
Klebsiella	X467	PE-Cer(d15:1(4E)/18:0)	Glycerophospholipid	0.0618240625309383	0.307002727158631	0.517146562907435
Erysipelotrichaceae_(unclassified_genus)	X7271	Decane	Alkane	0.0837019928160431	0.307073705710145	0.510589086560667
Lachnospira	X509	PI(O-16:0/13:0)	Glycerophospholipid	0.0889227945516533	0.307386151510497	0.495633219680987
Erysipelotrichaceae_(unclassified_genus)	X7038	PE(20:2(11Z,14Z)/22:5(4Z,7Z,10Z,13Z,16Z))	Glycerophospholipid	0.0711565478822224	0.308320536928501	0.514744882522281
Erysipelotrichaceae_(unclassified_genus)	X7170	Tricosane	Saturated hydrocarbon	0.0579224856148206	0.308639725713695	0.542346005141904
Clostridia_(unclassified_order)	X7241	3,4-dimethyl-aniline	Arylamine	0.0686584563864517	0.308729030595644	0.509871477732799
Sporobacter	X406	SM(d16:1/22:0)	Sphingolipid	0.0633796683578089	0.309206051135729	0.519667055328427
Mollicutes_(unclassified_order)	X406	SM(d16:1/22:0)	Sphingolipid	0.050712993570625	0.309601106657555	0.537521371161741
Flavonifractor	X7163	2-amino-2-deoxy-glucose	Hexoses	0.094811552215851	0.309727191553749	0.503555646696395
Sporobacter	X429	PC(16:0/18:1(6Z))	Glycerophospholipid	0.0639374571307061	0.309813021230914	0.538787274742837
Butyricimonas	X6092	3,4-dimethyl-5-carboxyethyl-2-furanpentanoic acid	Furanoic fatty acids	0.0917358669313067	0.310687061266725	0.506878722220818
Klebsiella	X201	Butyrylcarnitine	Fatty acyls	0.0659362694326487	0.310990149271584	0.529446032340158
Desulfovibrionaceae_(unclassified_genus)	X502	PE(P-18:0/20:5(5Z,8Z,11Z,14Z,17Z))	Glycerophospholipid	0.0750275344660234	0.311331811268945	0.521753688965622
Clostridium_XVIII	X7264	N-acetyl-cysteine	Drug or drug metabolite	0.0875045355936598	0.312302694380579	0.518312640963073
Flavonifractor	X7271	Decane	Alkane	0.0969912785626502	0.312355477233976	0.515651197306337
Mollicutes_(unclassified_order)	X420	PC(16:1(9Z)/0:0)	Glycerophospholipid	0.0439538911922634	0.313083789719745	0.534805522335418
Sporobacter	X369	PE-Cer(d15:2(4E,6E)/22:0(2OH))	Glycerophospholipid	0.0591060784725357	0.313537574210635	0.530524846743967
Clostridium_XVIII	X7175	Dodecane	Alkane	0.0838764361188573	0.314629278969548	0.517079079848663
Erysipelotrichaceae_(unclassified_genus)	X7160	Dodecane	Alkane	0.0766888243749567	0.315097594286596	0.512532243376286
Parasutterella	X502	PE(P-18:0/20:5(5Z,8Z,11Z,14Z,17Z))	Glycerophospholipid	0.0960740258354064	0.315443540944807	0.512897069044007
Desulfovibrionaceae_(unclassified_genus)	X287	Fuconic acid	Chemical	0.0748458638071618	0.315463114306745	0.536630664725985
Acidaminococcus	X13	Leukotriene D5	Organooxygen compounds	0.0650129034043268	0.316729517222875	0.544963067035238
Dialister	X370	3-octadecylenic acid	Fatty acyls	0.0932377310125915	0.317136206926388	0.509095210864907
Klebsiella	X264	6-Keto-decanoylcarnitine	Fatty acyls	0.0835274712416154	0.317537066876645	0.525868482893558
Mollicutes_(unclassified_order)	X331	Cholesterol sulfate	Steroid and derivaties	0.0682575036049729	0.317624748370742	0.535557710941031
Klebsiella	X153	Withaperuvin B	Steroid and derivaties	0.0830140870314013	0.31879392511421	0.531984785834624
Mollicutes_(unclassified_order)	X7003	MGDG(20:5(5Z,8Z,11Z,14Z,17Z)/18:3(9Z,12Z,15Z))	Glycerolipid	0.0665883446459043	0.318889655479513	0.549497603034508
Clostridium_XVIII	X7279	Proline	Carboxylic acid and derivatives	0.0957398265443772	0.319462401788243	0.523117778529502
Turicibacter	X327	Anandamide (20:5, n-3)	Fatty acid amide	0.0852340966431759	0.320420788256926	0.530970183883399
Parasutterella	X327	Anandamide (20:5, n-3)	Fatty acid amide	0.112137486298051	0.320525667691508	0.515528751965974
Sporobacter	X144	1alpha,24,25,28-tetrahydroxyergocalciferol	Vitamin D metabolite	0.0755762055390832	0.322304217178077	0.531549661431572
Sporobacter	X115	3-hydroxybutyrylcarnitine	Acylcarnitines	0.0719145995380156	0.323232824615025	0.528338934711071
Lactobacillus	X7038	PE(20:2(11Z,14Z)/22:5(4Z,7Z,10Z,13Z,16Z))	Glycerophospholipid	0.0916006474801668	0.32596094686495	0.529106008114934
Parasutterella	X70	(3S,5R,6S,7E,9x)-7-Megastigmene-3,6,9-triol 9-glucoside	Fatty acyl glycoside	0.107213726166998	0.326074173020543	0.51788785597031
Mollicutes_(unclassified_order)	X500	Butyrylcarnitine	Fatty acyls	0.0632624402914899	0.329135326109636	0.537727075635882
Erysipelotrichaceae_(unclassified_genus)	X7171	Pyroglutamic acid	Carboxylic acid and derivatives	0.0980016198938663	0.329592583119952	0.53667349567609
Roseburia	X370	3-octadecylenic acid	Fatty acyls	0.123131934535937	0.329975706816786	0.520826062039666
Akkermansia	X6564	PS(19:0/0:0)	Glycerophospholipid	0.105577468550035	0.33049078787443	0.530417856090504
Sutterella	X6564	PS(19:0/0:0)	Glycerophospholipid	0.113652337132084	0.331613580461422	0.532513860542978
Klebsiella	X263	Epigallocatechin 3-O-caffeate	Epigallocatechins	0.0953764603081059	0.332236611527093	0.539610878819517
Erysipelotrichaceae_(unclassified_genus)	X7207	Maltotriose	Oligosaccharides	0.103114102580036	0.332553078034169	0.538473286241019
Butyricimonas	X6752	NA	Chemical	0.116814913459216	0.334411190766188	0.536449478769506
Mollicutes_(unclassified_order)	X458	20:2-Glc-Campesterol	Sterol lipid	0.0922858352179215	0.334579942078295	0.555289129795808
Victivallis	X6092	3,4-dimethyl-5-carboxyethyl-2-furanpentanoic acid	Furanoic fatty acids	0.110797413375911	0.335942536947665	0.541279113653938
Parasutterella	X369	PE-Cer(d15:2(4E,6E)/22:0(2OH))	Glycerophospholipid	0.103821823085481	0.336353171527692	0.53369339283075
Collinsella	X75	Stearoyl tyrosine	Tyrosine and derivatives	0.118015287579403	0.336809008229295	0.524676017622479
Clostridium_XVIII	X7171	Pyroglutamic acid	Carboxylic acid and derivatives	0.132531176308518	0.337006248459429	0.536901940912086
Desulfovibrionaceae_(unclassified_genus)	X443	Pyroglutamic acid	Carboxylic acid and derivatives	0.100028724164545	0.338468555144855	0.541441053867378
Sutterella	X6565	Tetrahydroaldosterone-3-glucuronide	Steroid and derivaties	0.120965439606179	0.338818854521163	0.531237060182
Erysipelotrichaceae_(unclassified_genus)	X7205	Serine	Amino acid	0.106476955854361	0.342392120135523	0.550237605442965
Clostridium_XVIII	X7210	3-imidazole-lactic acid	Azoles	0.121837081670866	0.342397957683075	0.554940017964156
Parasutterella	X130	7,3'-Dihydroxy-4'-methoxy-8-methylflavan	Flavonoids	0.125181989559751	0.343700869482914	0.54594495624236
Turicibacter	X144	1alpha,24,25,28-tetrahydroxyergocalciferol	Vitamin D metabolite	0.103402600905048	0.34434592487054	0.552121815336555
Sutterella	X7081	PS(19:0/22:6(4Z,7Z,10Z,13Z,16Z,19Z))	Glycerophospholipid	0.114257851701079	0.346364983441288	0.542163411824419
Lachnospira	X7268	Heptadecane	Alkane	0.136698394564401	0.349450836743494	0.536342483635345
Flavonifractor	X7183	Beta Alanine	Carboxylic acid	0.145183892268797	0.35419492034028	0.531490453746933
Clostridium_XVIII	X361	3,4-dimethyl-5-carboxyethyl-2-furanhexanoic acid	Furanoic fatty acids	0.133148733239924	0.355271912239964	0.547815057124758
Erysipelotrichaceae_(unclassified_genus)	X7279	Proline	Carboxylic acid and derivatives	0.118417963115801	0.356679827402127	0.564783113295876
Butyricicoccus	X370	3-octadecylenic acid	Fatty acyls	0.147380208827847	0.356816443912341	0.549935801587768
Senegalimassilia	X6277	Veranisatin C	Prenol lipids	0.12019410169467	0.357031754484729	0.571223495780259
Mollicutes_(unclassified_order)	X32	Jolkinol B	Chemical	0.110747365103151	0.357603556872304	0.568019637795379
Sutterella	X6288	Sphingosine-1-phosphate	Phosphosphingolipids	0.137529225111949	0.358436467834098	0.555379958171547
Erysipelotrichaceae_(unclassified_genus)	X7246	4-hydroxy-, trans-proline	Carboxylic acid and derivatives	0.136887269843704	0.361289011325999	0.555047822112543
Desulfovibrionaceae_(unclassified_genus)	X276	SM(d18:0/24:0)	Sphingolipid	0.129039357983122	0.362840363620044	0.575987024467802
Bacteroidales_(unclassified_family)	X6564	PS(19:0/0:0)	Glycerophospholipid	0.127756146486835	0.363950932649092	0.576319213003623
Alloprevotella	X430	PC(P-20:0/18:3(6Z,9Z,12Z))	Glycerophospholipid	0.145115074477198	0.369278229077602	0.559462086255614
Eisenbergiella	X337	C17 sphingosine-1-phosphocholine	Sphingolipid	0.162932191408951	0.372758013632929	0.573669375790544
Sutterella	X7003	MGDG(20:5(5Z,8Z,11Z,14Z,17Z)/18:3(9Z,12Z,15Z))	Glycerolipid	0.169931122715248	0.375632106969165	0.558989489112285
Eisenbergiella	X463	PC(P-16:0/20:3(8Z,11Z,14Z))	Glycerophospholipid	0.16386399934615	0.37780129226462	0.566946210136583
Desulfovibrionaceae_(unclassified_genus)	X313	Iodovulone I	Chemical	0.157847690399611	0.379079766648811	0.572947461719347
Erysipelotrichaceae_(unclassified_genus)	X7175	Dodecane	Alkane	0.153744478253477	0.379781418871219	0.570118479812993
Dorea	X7195	Tridecane	Saturated hydrocarbon	0.161160110808418	0.381936653761614	0.571745135282486
Eisenbergiella	X439	PI(16:0/20:1(11Z))	Glycerophospholipid	0.179629191765196	0.387188392243737	0.571812727484654
Eisenbergiella	X243	PS(20:3(8Z,11Z,14Z)/0:0)	Glycerophospholipid	0.196626158916457	0.39222282619147	0.576378889104825
Coriobacteriaceae_(unclassified_genus)	X36	PG(16:1(9Z)/22:4(7Z,10Z,13Z,16Z))	Glycerophospholipid	0.195241216339468	0.401804842547503	0.578031110230967
Coriobacteriaceae_(unclassified_genus)	X75	Stearoyl tyrosine	Tyrosine and derivatives	0.205953878522268	0.404097617730905	0.580819198462608
Erysipelotrichaceae_(unclassified_genus)	X7253	Proline	Carboxylic acid and derivatives	0.194129599268985	0.404196522730133	0.592039935989841
Eisenbergiella	X320	11-cis-Dehydroretinal	Derivative of Vitamin A2	0.195844395332594	0.404749580804787	0.594734951900803
Erysipelotrichaceae_(unclassified_genus)	X7264	N-acetyl-cysteine	Drug or drug metabolite	0.176883582165947	0.407883666713215	0.601962081723418
Sutterella	X6916	PC(P-16:0/18:4(6Z,9Z,12Z,15Z))	Glycerophospholipid	0.192304925873428	0.408591484113137	0.59909927248987
Sutterella	X6860	PE(16:0/P-18:1(11Z))	Glycerophospholipid	0.242039033300524	0.446350394986057	0.624382275872088
Sutterella	X6877	5-Methyltetrahydropteroyltri-L-glutamate	Steroid and derivaties	0.230323689555212	0.446490598758583	0.624078268292112
NOTE: Unclassified taxa should be ignored; they may contain more than one taxon together in the same unclassified "bin". They are presented here just for the purpose of showing the raw results from the analysis pipeline.
