## Supplementary material for "Multiomics implicate gut microbiota in altered lipid and energy metabolism in Parkinson’s disease": Supplementary table 2.xlsx

### Sheet: Sheet1
Bacterial Genus	Metabolite Peak ID	Metabolite MSI 3 ID	Class	p2.5	Mean	p97.5
Rhodospirillaceae_(unclassified_genus)	X490	PA(O-20:0/13:0)	Glycerophospholipid	-0.679120143289078	-0.521321846091987	-0.329428775902636
Rhodospirillaceae_(unclassified_genus)	X458	20:2-Glc-Campesterol	Sterol lipid	-0.650369650206592	-0.473331569074881	-0.266645173134682
Megasphaera	X7183	Beta Alanine	Carboxylic acid	-0.649653311587389	-0.469037952275615	-0.249846313984503
Rhodospirillaceae_(unclassified_genus)	X331	Cholesterol sulfate	Steroid and derivaties	-0.644896333372774	-0.468591234473163	-0.269457703318087
Rhodospirillaceae_(unclassified_genus)	X418	Sorbitan stearate	Sorbitol derivative	-0.641777000809738	-0.467513104508021	-0.264742498780816
Ruminococcus2	X7285	16alpha-hydroxy-estrone	Steroid and derivaties	-0.638066684951759	-0.467295124713299	-0.276775275924102
Rhodospirillaceae_(unclassified_genus)	X70	(3S,5R,6S,7E,9x)-7-Megastigmene-3,6,9-triol 9-glucoside	Fatty acyl glycoside	-0.626542825537098	-0.454671954200975	-0.258293309239509
Rhodospirillaceae_(unclassified_genus)	X313	Iodovulone I	Chemical	-0.622464822131849	-0.435875152609181	-0.230646228350224
Megasphaera	X7195	Tridecane	Saturated hydrocarbon	-0.617751405367128	-0.426024257015954	-0.207065143643662
Megasphaera	X7264	N-acetyl-cysteine	Drug or drug metabolite	-0.615637991911478	-0.422580887485948	-0.196530058381189
Rhodospirillaceae_(unclassified_genus)	X5	Iodovulone I	Chemical	-0.590143590345582	-0.416348444915009	-0.204096199578182
Asaccharobacter	X115	3-hydroxybutyrylcarnitine	Acylcarnitines	-0.596756314110753	-0.415665011470388	-0.201423242107011
Megasphaera	X7175	Dodecane	Alkane	-0.60893308996141	-0.412642019157781	-0.186330002604256
Asaccharobacter	X276	SM(d18:0/24:0)	Sphingolipid	-0.598727116787475	-0.410632321835523	-0.200611657726504
Asaccharobacter	X313	Iodovulone I	Chemical	-0.594164611537273	-0.405383817289153	-0.189543562901321
Alphaproteobacteria_(unclassified_order)	X263	Epigallocatechin 3-O-caffeate	Epigallocatechins	-0.596037026414238	-0.403182935039362	-0.181371036561443
Rhodospirillaceae_(unclassified_genus)	X276	SM(d18:0/24:0)	Sphingolipid	-0.576461570078292	-0.393987994517586	-0.184678772325972
Megasphaera	X7191	N-formyl-methionine	Carboxylic acid and derivatives	-0.641656427116156	-0.393679580794709	-0.135390532693707
Asaccharobacter	X429	PC(16:0/18:1(6Z))	Glycerophospholipid	-0.587230470957046	-0.392930866419923	-0.171893191703785
Butyrivibrio	X7280	Heptadecane	Alkane	-0.578008560702705	-0.387208245933954	-0.164608787658533
Pasteurellaceae_(unclassified_genus)	X7285	16alpha-hydroxy-estrone	Steroid and derivaties	-0.563880458639557	-0.381534202586008	-0.164572802545422
Rhodospirillaceae_(unclassified_genus)	X420	PC(16:1(9Z)/0:0)	Glycerophospholipid	-0.574148637781262	-0.378841081665662	-0.163058133824681
Rhodospirillaceae_(unclassified_genus)	X500	Butyrylcarnitine	Fatty acyls	-0.571940819933159	-0.378161526679644	-0.161043733382863
Acidaminococcaceae_(unclassified_genus)	X7281	Benzaldehyde	Benzoids	-0.565268499119518	-0.374593293729041	-0.161751948370262
Rikenellaceae_(unclassified_genus)	X6277	Veranisatin C	Prenol lipids	-0.561130153519398	-0.374148920001944	-0.15463293929418
Ruminococcus	X6174	N2,N2-Dimethylguanosine	Purine nucleosides	-0.564878466851899	-0.373809448944771	-0.1620937774711
Rhodospirillaceae_(unclassified_genus)	X327	Anandamide (20:5, n-3)	Fatty acid amide	-0.575284463215288	-0.372133944176319	-0.158726156774862
Desulfovibrionales_(unclassified_family)	X32	Jolkinol B	Chemical	-0.582362776483108	-0.366368285220238	-0.0998514030441841
Rhodospirillaceae_(unclassified_genus)	X32	Jolkinol B	Chemical	-0.563565637272992	-0.366126986963159	-0.146449281629806
Turicibacter	X24	Cycloheterophyllin	Pyranoflavonoids	-0.581811127154801	-0.36358219105731	-0.123371274815158
Turicibacter	X13	Leukotriene D5	O+D311rganooxygen compounds	-0.559342453800966	-0.363439709679447	-0.136134061857679
Megasphaera	X7279	Proline	Carboxylic acid and derivatives	-0.574233983779206	-0.363162940248775	-0.131372096712824
Coriobacteriaceae_(unclassified_genus)	X311	Sphingofungin A	Antifungal	-0.54936779648548	-0.362695664568241	-0.150729165650657
Asaccharobacter	X70	(3S,5R,6S,7E,9x)-7-Megastigmene-3,6,9-triol 9-glucoside	Fatty acyl glycoside	-0.561910108989562	-0.362398648867187	-0.140790046214654
Phascolarctobacterium	X313	Iodovulone I	Chemical	-0.557023270864119	-0.359866449929682	-0.13297599044737
Catenibacterium	X7175	Dodecane	Alkane	-0.561847170267903	-0.353872554722291	-0.111980880972984
Rhodospirillaceae_(unclassified_genus)	X144	1alpha,24,25,28-tetrahydroxyergocalciferol	Vitamin D metabolite	-0.55099839343902	-0.351940915583564	-0.125963968097654
Turicibacter	X320	11-cis-Dehydroretinal	Derivative of Vitamin A2	-0.550455941529851	-0.350721214666453	-0.117722854387576
Megasphaera	X7160	Dodecane	Alkane	-0.562408183585084	-0.348198351511365	-0.110175825897467
Rhodospirillaceae_(unclassified_genus)	X287	Fuconic acid	Chemical	-0.54431087788658	-0.347215997262819	-0.118939189809549
Asaccharobacter	X130	7,3'-Dihydroxy-4'-methoxy-8-methylflavan	Flavonoids	-0.543825776286605	-0.346703730970603	-0.118845091560781
Clostridia_(unclassified_order)	X6808	OKHdiA-PS	Chemical	-0.545368863043117	-0.345635321570586	-0.119121465402648
Rhodospirillaceae_(unclassified_genus)	X502	PE(P-18:0/20:5(5Z,8Z,11Z,14Z,17Z))	Glycerophospholipid	-0.54536999178665	-0.342962157829289	-0.126168641703009
Acidaminococcus	X7232	Norvaline	Amino acid	-0.538435993603962	-0.341399493824132	-0.133879020264168
Dialister	X75	Stearoyl tyrosine	Tyrosine and derivatives	-0.529377662744139	-0.340808970460395	-0.128895263896772
Asaccharobacter	X443	GlcCer(d18:1(8E)/21:0(2OH[R]))	Sphingolipid	-0.539304602134743	-0.340005941389037	-0.108564842635302
Asteroleplasma	X7250	Urea	Organic acids and derivatives	-0.549275728766687	-0.339942227244316	-0.101062234641267
Holdemanella	X9	OHOHA-PS	Chemical	-0.543775645541524	-0.339536462472111	-0.0964931531774862
Phascolarctobacterium	X443	GlcCer(d18:1(8E)/21:0(2OH[R]))	Sphingolipid	-0.529657430554356	-0.338726646379111	-0.125295808211819
Rhodospirillaceae_(unclassified_genus)	X399	PE(O-20:0/22:6(4Z,7Z,10Z,13Z,16Z,19Z))	Glycerophospholipid	-0.545770507340746	-0.33800507697358	-0.10876844664941
Asteroleplasma	X7183	Beta Alanine	Carboxylic acid	-0.539282977244087	-0.337689226040773	-0.109060324512156
Howardella	X511	PC(18:3(9Z,12Z,15Z)/0:0)	Glycerophospholipid	-0.540349985804896	-0.337621683119202	-0.110106530083215
Collinsella	X7246	4-hydroxy-, trans-proline	Carboxylic acid and derivatives	-0.534139481705561	-0.337499943109439	-0.122980332533725
Asaccharobacter	X331	Cholesterol sulfate	Steroid and derivaties	-0.541760313918567	-0.336990922904438	-0.106081042617492
Asaccharobacter	X420	PC(16:1(9Z)/0:0)	Glycerophospholipid	-0.540612740956616	-0.335911198875649	-0.112386587093049
Firmicutes_(unclassified_class)	X6176	3,3-Dibromo-2-n-hexylacrylic acid	Fatty acyls	-0.535168162116922	-0.335046729935324	-0.126834548420074
Eubacterium	X7285	16alpha-hydroxy-estrone	Steroid and derivaties	-0.527935988638004	-0.334338463697501	-0.0910445778452158
Rhodospirillaceae_(unclassified_genus)	X406	SM(d16:1/22:0)	Sphingolipid	-0.540261353263354	-0.333222058016197	-0.107599281846838
Porphyromonas	X170	PA(P-18:0/17:2(9Z,12Z))	Glycerophospholipid	-0.556235849576343	-0.332430207268524	-0.0832481014025988
Odoribacter	X24	Cycloheterophyllin	Pyranoflavonoids	-0.527142362194719	-0.330936137984471	-0.113520380242465
Rhodospirillaceae_(unclassified_genus)	X497	SM(d17:1/24:1)	Sphingolipid	-0.539592225097223	-0.330592249560755	-0.0996670813877792
Clostridia_(unclassified_order)	X32	Jolkinol B	Chemical	-0.535115133472631	-0.329468764630719	-0.10763597737408
Catenibacterium	X7195	Tridecane	Saturated hydrocarbon	-0.547211760894441	-0.329355283695667	-0.0871688968967284
Dialister	X499	3-Deoxyvitamin D3	Sterol lipid	-0.52739304424054	-0.329347753819252	-0.111722810489366
Parasutterella	X368	Deca-4,6,8-triyne-1,1,2,3-tetraol	Artificial chemical	-0.520769347472861	-0.328759142936378	-0.112818413797355
Clostridium_XVIII	X418	Sorbitan stearate	Sorbitol derivative	-0.520193688104859	-0.32818029897233	-0.114265105767602
Rhodospirillaceae_(unclassified_genus)	X362	PC(22:4(7Z,10Z,13Z,16Z)/0:0)	Glycerophospholipid	-0.533302956280858	-0.327699723542642	-0.0974493389930356
Eisenbergiella	X6288	Sphingosine-1-phosphate	Phosphosphingolipids	-0.520067044747608	-0.327235109329465	-0.107167517651896
Erysipelotrichaceae_(unclassified_genus)	X7285	16alpha-hydroxy-estrone	Steroid and derivaties	-0.522033694880292	-0.325081820853406	-0.109567687706961
Veillonella	X7285	16alpha-hydroxy-estrone	Steroid and derivaties	-0.512379342202291	-0.322361639506064	-0.109784685890788
Escherichia/Shigella	X7285	16alpha-hydroxy-estrone	Steroid and derivaties	-0.519380921252199	-0.321519780036984	-0.0894576001440653
Flavonifractor	X7285	16alpha-hydroxy-estrone	Steroid and derivaties	-0.51724631469304	-0.320405608011138	-0.115236001739349
Romboutsia	X7206	N-formyl-methionine	Carboxylic acid and derivatives	-0.513260893982776	-0.320293434037722	-0.0901323865863124
Paraprevotella	X9	OHOHA-PS	Chemical	-0.521498394895086	-0.319945140965186	-0.0940496110418401
Catenibacterium	X7279	Proline	Carboxylic acid and derivatives	-0.533508889125571	-0.319401817040117	-0.0650965812757318
Megasphaera	X7186	5-methyl-hydantoin	Chemical	-0.539855177861322	-0.317921150309555	-0.0796492388300585
Catenibacterium	X7278	Tetradecane	Saturated hydrocarbon	-0.544840705408374	-0.317797511182356	-0.0521748198674437
Megasphaera	X7205	Serine	Amino acid	-0.533555267008254	-0.317618076312541	-0.0615538942439306
Romboutsia	X7145	PI-Cer(t20:0/22:0(2OH))	Glycerophospholipid	-0.514999328705362	-0.317049188971376	-0.100415330126664
Howardella	X349	GalCer(d18:1/23:0);GlcCer(d18:1/23:0)	Sphingolipid	-0.532147106771172	-0.315307654946345	-0.0855138087779663
Phascolarctobacterium	X144	1alpha,24,25,28-tetrahydroxyergocalciferol	Vitamin D metabolite	-0.501466130384715	-0.314474857464416	-0.0908049857243348
Rhodospirillaceae_(unclassified_genus)	X6176	3,3-Dibromo-2-n-hexylacrylic acid	Fatty acyls	-0.53247716360209	-0.313608333884066	-0.0779768151199533
Rhodospirillaceae_(unclassified_genus)	X498	SM(d18:2/21:0)	Sphingolipid	-0.52346153172896	-0.313596667406169	-0.0871582465967042
Phascolarctobacterium	X331	Cholesterol sulfate	Steroid and derivaties	-0.50617718268849	-0.312554619346302	-0.0799587493076379
Megasphaera	X7241	3,4-dimethyl-aniline	Arylamine	-0.540456522463158	-0.312414235890742	-0.0320906056124488
Dialister	X36	PG(16:1(9Z)/22:4(7Z,10Z,13Z,16Z))	Glycerophospholipid	-0.512469307030068	-0.311990433171758	-0.0963380766503928
Alphaproteobacteria_(unclassified_order)	X474	Acevaltrate	Carboxylic acid	-0.52594800292966	-0.311561483360308	-0.0630408729538175
Barnesiella	X130	7,3'-Dihydroxy-4'-methoxy-8-methylflavan	Flavonoids	-0.508808275718308	-0.311220347209953	-0.0896174077892957
Bifidobacterium	X7163	2-amino-2-deoxy-glucose	Hexoses	-0.504336709004767	-0.310931208985688	-0.0854462694046852
Faecalicoccus	X443	GlcCer(d18:1(8E)/21:0(2OH[R]))	Sphingolipid	-0.518163484680327	-0.309797886855962	-0.0862609236012807
Flavonifractor	X6877	5-Methyltetrahydropteroyltri-L-glutamate	Steroid and derivaties	-0.501774342122627	-0.309521173947209	-0.0966462588864618
Anaerotruncus	X7246	4-hydroxy-, trans-proline	Carboxylic acid and derivatives	-0.499571036385806	-0.309496110857305	-0.0837871312687374
Catenibacterium	X7183	Beta Alanine	Carboxylic acid	-0.527709543770616	-0.308538738781953	-0.0735776954644683
Turicibacter	X439	PI(16:0/20:1(11Z))	Glycerophospholipid	-0.519463504551724	-0.308503389691947	-0.0629808727895828
Megasphaera	X7287	Tartronic acid	Dicarboxylic acid	-0.523266328431971	-0.307961995698902	-0.0678637379727717
Gemmiger	X75	Stearoyl tyrosine	Tyrosine and derivatives	-0.506411687870344	-0.307495926471119	-0.084135719142613
Senegalimassilia	X7003	MGDG(20:5(5Z,8Z,11Z,14Z,17Z)/18:3(9Z,12Z,15Z))	Glycerolipid	-0.535315211519146	-0.307474741698095	-0.0694267939984785
Eisenbergiella	X7285	16alpha-hydroxy-estrone	Steroid and derivaties	-0.508690438761814	-0.307345450098921	-0.087139919272076
Clostridium_XlVb	X7207	Maltotriose	Oligosaccharides	-0.512034379514076	-0.307094898283421	-0.082804702953984
Porphyromonas	X348	Fuconic acid	Chemical	-0.518267647873876	-0.30614476961838	-0.0623471406854592
Turicibacter	X407	PE(20:2(11Z,14Z)/0:0)	Glycerophospholipid	-0.523623312206428	-0.305957772508099	-0.0645161461347392
Butyrivibrio	X6984	PE(20:4(8Z,11Z,14Z,17Z)/20:4(8Z,11Z,14Z,17Z))	Glycerophospholipid	-0.523301586439835	-0.305600419545478	-0.0685254048452729
Succiniclasticum	X7280	Heptadecane	Alkane	-0.521544824561509	-0.304293119739756	-0.0724873853261455
Phascolarctobacterium	X6092	3,4-dimethyl-5-carboxyethyl-2-furanpentanoic acid	Furanoic fatty acids	-0.496840375552616	-0.303999214956524	-0.0744181037880483
Peptococcus	X7176	3-Methyl-2-oxopentanoic-acid	Neurotoxin	-0.506094784338612	-0.300750128596512	-0.079313878150706
Turicibacter	X337	C17 sphingosine-1-phosphocholine	Sphingolipid	-0.517482743948174	-0.300497482991974	-0.0532490890588934
Acidaminococcus	X6786	OHOHA-PS	Chemical	0.0599494082294354	0.300650464950199	0.524259217032965
Puniceicoccaceae_(unclassified_genus)	X7163	2-amino-2-deoxy-glucose	Hexoses	0.0401795065896619	0.300744665944609	0.543554302535459
Clostridia_(unclassified_order)	X7232	Norvaline	Amino acid	0.0403953201645206	0.300795829803444	0.561091601185555
Turicibacter	X313	Iodovulone I	Chemical	0.0676290765148755	0.302166065032344	0.518263074376637
Rhodospirillaceae_(unclassified_genus)	X439	PI(16:0/20:1(11Z))	Glycerophospholipid	0.0695065261709846	0.302179012032754	0.513255287359888
Desulfovibrio	X13	Leukotriene D5	Organooxygen compounds	0.0637944767430523	0.302188944828459	0.517729926840126
Howardella	X502	PE(P-18:0/20:5(5Z,8Z,11Z,14Z,17Z))	Glycerophospholipid	0.0667775175779412	0.302565756946585	0.522749056274586
Mollicutes_(unclassified_order)	X429	PC(16:0/18:1(6Z))	Glycerophospholipid	0.0397664767733599	0.302680577143249	0.538193337401686
Pseudoflavonifractor	X7175	Alkane	Alkane	0.0374963259466729	0.303531187353179	0.549481208263126
Rikenellaceae_(unclassified_genus)	X7164	2-amino-2-deoxy-glucose	Glucose derivative	0.0488145344024966	0.305106514117545	0.526092186699854
Clostridia_(unclassified_order)	X348	Fuconic acid	Chemical	0.0822128144031839	0.305528361735329	0.510499609735394
Mollicutes_(unclassified_order)	X130	7,3'-Dihydroxy-4'-methoxy-8-methylflavan	Flavonoids	0.0398654363658816	0.306153867199384	0.537187476246348
Burkholderiales_(unclassified_family)	X276	SM(d18:0/24:0)	Sphingolipid	0.0664106107481085	0.307256809206456	0.515295199734897
Desulfovibrio	X177	Glutarylcarnitine	Acylcarnitines	0.0781408902289617	0.307950997212865	0.527856410988292
Howardella	X115	3-hydroxybutyrylcarnitine	Acylcarnitines	0.0702303568341303	0.30803915047287	0.522570238499886
Butyricimonas	X463	PC(P-16:0/20:3(8Z,11Z,14Z))	Glycerophospholipid	0.0836093785312831	0.308775637988643	0.512441084072855
Sutterella	X264	6-Keto-decanoylcarnitine	Fatty acyls	0.0731793864780109	0.308789827030504	0.5128195696662
Sutterella	X6174	N2,N2-Dimethylguanosine	Purine nucleosides	0.0932757624881701	0.308799425307756	0.506712062764001
Bacteria_(unclassified_phylum)	X7232	Norvaline	Amino acid	0.0868982606946315	0.308892295821145	0.503454679188788
Proteobacteria_(unclassified_class)	X485	SM(d18:1/21:0)	Sphingolipid	0.0592577850498874	0.310775171633633	0.522202991063303
Faecalicoccus	X7191	N-formyl-methionine	Carboxylic acid and derivatives	0.0795145050622052	0.313482097802345	0.519719955025861
Holdemanella	X327	Anandamide (20:5, n-3)	Fatty acid amide	0.0686865209198179	0.313785090457429	0.534550498107193
Bacteroidetes_(unclassified_class)	X191	Sphingosine-1-phosphate	Phosphosphingolipids	0.0767876751373597	0.313998108957262	0.518979175717173
Anaerostipes	X7244	Citrulline	Carboxylic acid and derivatives	0.0854042333292754	0.315087111523073	0.516260281926663
Dorea	X6808	OKHdiA-PS	Chemical	0.0861615776901488	0.31542098536167	0.51101516515329
Rhodospirillaceae_(unclassified_genus)	X243	PS(20:3(8Z,11Z,14Z)/0:0)	Glycerophospholipid	0.0658407569048098	0.315471796803388	0.523521323980807
Mollicutes_(unclassified_order)	X70	(3S,5R,6S,7E,9x)-7-Megastigmene-3,6,9-triol 9-glucoside	Fatty acyl glycoside	0.0572959292195704	0.316524246282256	0.546397290499767
Clostridium_XVIII	X7276	2-amino-2-deoxy-, D-Galactose	Galactose derivative	0.0805093048330435	0.318234342449635	0.546374636661269
Clostridia_(unclassified_order)	X7191	N-formyl-methionine	Carboxylic acid and derivatives	0.0871979456818575	0.318530204505525	0.522145867550151
Asteroleplasma	X511	PC(18:3(9Z,12Z,15Z)/0:0)	Glycerophospholipid	0.0673058415470098	0.318846025896461	0.527554303416781
Turicibacter	X500	Butyrylcarnitine	Fatty acyls	0.0845044854401082	0.319186833461802	0.532909982253882
Mollicutes_(unclassified_order)	X348	Fuconic acid	Chemical	0.0640661800967755	0.319192959987919	0.545377187073613
Pseudoflavonifractor	X7160	Dodecane	Alkane	0.0764028892861346	0.319917411468846	0.530894403793541
Rhodospirillaceae_(unclassified_genus)	X511	PC(18:3(9Z,12Z,15Z)/0:0)	Glycerophospholipid	0.0858202421499787	0.321191643527858	0.526531928613218
Holdemanella	X443	GlcCer(d18:1(8E)/21:0(2OH[R]))	Sphingolipid	0.0743751612882899	0.321621751710061	0.535918749698891
Phascolarctobacterium	X407	PE(20:2(11Z,14Z)/0:0)	Glycerophospholipid	0.103605269532063	0.321696336863525	0.507590339648016
Holdemanella	X490	PA(O-20:0/13:0)	Glycerophospholipid	0.0818724851283757	0.322398363213787	0.544374573176528
Mollicutes_(unclassified_order)	X276	SM(d18:0/24:0)	Sphingolipid	0.0724792020968001	0.323237368570567	0.55769661798844
Intestinimonas	X6065	Palmitelaidic acid	Fatty acyls	0.117836391153954	0.323675047369813	0.518266650224458
Firmicutes_(unclassified_class)	X7164	2-amino-2-deoxy-glucose	Glucose derivative	0.113474390324083	0.324058004351464	0.520658187243102
Howardella	X490	PA(O-20:0/13:0)	Glycerophospholipid	0.0905226776618946	0.324950306960029	0.536765498014835
Klebsiella	X6610	2-methylbacteriohopane-32,33,34,35-tetrol	Prenol lipids	0.0857127569263566	0.325753666212876	0.538621532029568
Rhodospirillaceae_(unclassified_genus)	X7287	Tartronic acid	Dicarboxylic acid	0.0774706903408894	0.325759893840917	0.543239838394745
Desulfovibrionaceae_(unclassified_genus)	X7160	Dodecane	Alkane	0.100836202619415	0.326179901867341	0.538177067814268
Deltaproteobacteria_(unclassified_order)	X463	PC(P-16:0/20:3(8Z,11Z,14Z))	Glycerophospholipid	0.0937420420536071	0.326226888033477	0.537677512643142
Holdemanella	X130	7,3'-Dihydroxy-4'-methoxy-8-methylflavan	Flavonoids	0.0881001240685059	0.326848594496742	0.548443266299542
Firmicutes_(unclassified_class)	X7160	Dodecane	Alkane	0.108985676397234	0.327778839952697	0.518886526084322
Clostridium_sensu_stricto	X7276	2-amino-2-deoxy-, D-Galactose	Galactose derivative	0.105984355020647	0.328435055005004	0.534125403517243
Klebsiella	X6237	Unknown	Unknown	0.0994605114827311	0.329660207102423	0.54358742142114
Lachnospira	X6877	5-Methyltetrahydropteroyltri-L-glutamate	Steroid and derivaties	0.109384772748499	0.33022579082687	0.523814209407503
Asteroleplasma	X363	3-carboxy-4-methyl-5-pentyl-2-furanpropanoic acid	F+D151uranoic fatty acids	0.0856218432655642	0.330570424092658	0.546165729303708
Dialister	X348	Fuconic acid	Chemical	0.117647325697005	0.33191782231121	0.522858847556443
Desulfovibrionales_(unclassified_family)	X7191	N-formyl-methionine	Carboxylic acid and derivatives	0.0693154718363847	0.333516968350083	0.566402928092143
Rikenellaceae_(unclassified_genus)	X7175	Alkane	Alkane	0.0839536495584148	0.334229029474645	0.565533082138604
Howardella	X130	7,3'-Dihydroxy-4'-methoxy-8-methylflavan	Flavonoids	0.0907478069254011	0.334382103696908	0.552261430260681
Holdemanella	X458	20:2-Glc-Campesterol	Sterol lipid	0.0970048079343878	0.334736523677968	0.550175856540918
Mollicutes_(unclassified_order)	X313	Iodovulone I	Chemical	0.0841827375215808	0.335965181412452	0.557229854031709
Victivallis	X7164	2-amino-2-deoxy-glucose	Glucose derivative	0.11012430304715	0.338657209153354	0.531840507307177
Turicibacter	X362	PC(22:4(7Z,10Z,13Z,16Z)/0:0)	Glycerophospholipid	0.105741870772995	0.338847304938495	0.545182240072361
Pseudoflavonifractor	X7287	Tartronic acid	Dicarboxylic acid	0.0924781824660241	0.342552662046565	0.573685936997778
Turicibacter	X406	SM(d16:1/22:0)	Sphingolipid	0.108348317904275	0.342820543569845	0.546392692662474
Holdemanella	X276	SM(d18:0/24:0)	Sphingolipid	0.0989330402773034	0.343072820173102	0.565381565256944
Collinsella	X6786	OHOHA-PS	Chemical	0.130323346532524	0.344019296128269	0.54707219211187
Klebsiella	X6860	PE(16:0/P-18:1(11Z))	Glycerophospholipid	0.118060018780107	0.345330346649566	0.541767403243386
Turicibacter	X399	PE(O-20:0/22:6(4Z,7Z,10Z,13Z,16Z,19Z))	Glycerophospholipid	0.10869422293362	0.345596873342676	0.554643619613606
Holdemanella	X331	Cholesterol sulfate	Steroid and derivaties	0.111572135635709	0.345746310328568	0.555200823519786
Howardella	X458	20:2-Glc-Campesterol	Sterol lipid	0.111430912459642	0.345847781216353	0.549718449639825
Sutterella	X263	Epigallocatechin 3-O-caffeate	Epigallocatechins	0.125574171304026	0.347616627958984	0.550783758082746
Mollicutes_(unclassified_order)	X115	3-hydroxybutyrylcarnitine	Acylcarnitines	0.104547939160705	0.350453111391825	0.575402647166465
Mollicutes_(unclassified_order)	X443	GlcCer(d18:1(8E)/21:0(2OH[R]))	Sphingolipid	0.100204653488125	0.353607142676098	0.564171465965258
Desulfovibrio	X414	PA(O-16:0/21:0)	Glycerophospholipid	0.12806246548032	0.354937821028586	0.560234999234703
Turicibacter	X420	PC(16:1(9Z)/0:0)	Glycerophospholipid	0.118438635437031	0.356662445806884	0.56949143325013
Escherichia/Shigella	X485	SM(d18:1/21:0)	Sphingolipid	0.143628005667532	0.356745968495558	0.542556488138927
Turicibacter	X144	1alpha,24,25,28-tetrahydroxyergocalciferol	Vitamin D metabolite	0.125391719906216	0.356901062014273	0.570807547785395
Rikenellaceae_(unclassified_genus)	X7195	Saturated hydrocarbon	Alkane	0.101574143489115	0.357009886502931	0.58579631982132
Clostridium_XVIII	X7186	5-methyl-hydantoin	Chemical	0.136667375081109	0.357721304178808	0.558031998256618
Streptococcus	X6984	PE(20:4(8Z,11Z,14Z,17Z)/20:4(8Z,11Z,14Z,17Z))	Glycerophospholipid	0.143276391353653	0.358968774012197	0.54305386235902
Howardella	X331	Cholesterol sulfate	Steroid and derivaties	0.139174106785519	0.367182262335715	0.573077426104364
Rhodospirillaceae_(unclassified_genus)	X7164	2-amino-2-deoxy-glucose	Glucose derivative	0.14732391800147	0.367185241952125	0.571116740323407
Bacteria_(unclassified_phylum)	X7281	Benzaldehyde	Benzoids	0.158936981083975	0.367655328945032	0.554336245798987
Howardella	X327	Anandamide (20:5, n-3)	Fatty acid amide	0.136454079129513	0.367773228240198	0.573364763350332
Holdemanella	X313	Iodovulone I	Chemical	0.143126114299911	0.376425075515487	0.57787928439828
Holdemanella	X70	(3S,5R,6S,7E,9x)-7-Megastigmene-3,6,9-triol 9-glucoside	Fatty acyl glycoside	0.140358200904432	0.379827403198058	0.581507704919094
Holdemanella	X418	Sorbitan stearate	Sorbitol derivative	0.158552109892461	0.384264733851717	0.585556731595976
Desulfovibrio	X368	Deca-4,6,8-triyne-1,1,2,3-tetraol	Artificial chemical	0.155504692343396	0.386257117658749	0.580544573447888
Howardella	X70	(3S,5R,6S,7E,9x)-7-Megastigmene-3,6,9-triol 9-glucoside	Fatty acyl glycoside	0.159793259973888	0.387098066105368	0.596906963336397
Howardella	X276	SM(d18:0/24:0)	Sphingolipid	0.156118044522978	0.391431545937212	0.585962618135185
Coriobacteriaceae_(unclassified_genus)	X13	Leukotriene D5	Organooxygen compounds	0.182196794710891	0.398885947863281	0.582653159202683
Barnesiella	X499	3-Deoxyvitamin D3	Sterol lipid	0.185857859420496	0.401772289331714	0.584295082763588
Pseudoflavonifractor	X7191	N-formyl-methionine	Carboxylic acid and derivatives	0.149879075801403	0.402187219359384	0.609432172984734
Howardella	X313	Iodovulone I	Chemical	0.18541193011122	0.406161015884899	0.600779634921908
Rhodospirillaceae_(unclassified_genus)	X7160	Dodecane	Alkane	0.194757618496707	0.408594358107515	0.597842361744379
Howardella	X418	Sorbitan stearate	Sorbitol derivative	0.190605375891309	0.411157940189298	0.605426271024193
Desulfovibrio	X170	PA(P-18:0/17:2(9Z,12Z))	Glycerophospholipid	0.19044484526383	0.412476195331561	0.596591358893752
Rhodospirillaceae_(unclassified_genus)	X7191	N-formyl-methionine	Carboxylic acid and derivatives	0.20812932071626	0.424222278705709	0.605586654606276
Desulfovibrio	X47	PE(18:4(6Z,9Z,12Z,15Z)/15:1(9Z))	Glycerophospholipid	0.206734979074421	0.426877580188305	0.6138154236854
NOTE: Unclassified taxa should be ignored; they may contain more than one taxon together in the same unclassified "bin". They are presented here just for the purpose of showing the raw results from the analysis pipeline.
