## Supplementary material for "Multiomics implicate gut microbiota in altered lipid and energy metabolism in Parkinson’s disease": Supplementary table 3.xlsx

### Sheet: Families
Family	Metabolite Peak ID	Metabolite MSI 3 ID	p2.5	Correlation	p97.5
Mollicutes_(unclassified_order)	X170	PA(P-18:0/17:2(9Z,12Z))	-0.618286229801283	-0.395445228880232	-0.126202740109402
Anaeroplasmataceae	X276	SM(d18:0/24:0)	-0.579330401449037	-0.390454747279393	-0.17766180536865
Mollicutes_(unclassified_order)	X320	11-cis-Dehydroretinal;all-trans-Dehydroretinal	-0.584581471343472	-0.377933173060803	-0.132008774724165
Mollicutes_(unclassified_order)	X337	C17 sphingosine-1-phosphocholine	-0.591402469405223	-0.377362322857814	-0.136420822441862
Anaeroplasmataceae	X70	(3S,5R,6S,7E,9x)-7-Megastigmene-3,6,9-triol 9-glucoside	-0.571129739279383	-0.373018699222295	-0.151282199595801
Burkholderiales_(unclassified_family)	X6288	Sphingosine-1-phosphate;Sphingosine 1-phosphate	-0.555003873803152	-0.366153837150236	-0.155268228552797
Mollicutes_(unclassified_order)	X13	Leukotriene D5	-0.567563351314284	-0.364516731153215	-0.118597702196464
Verrucomicrobiaceae	X7038	PE(20:2(11Z,14Z)/22:5(4Z,7Z,10Z,13Z,16Z))	-0.543044891225729	-0.357886548343295	-0.149589650878171
Desulfovibrionales_(unclassified_family)	X459	PC(P-18:0/20:5(5Z,8Z,11Z,14Z,17Z))	-0.560952942620982	-0.351882328142162	-0.119219718704237
Victivallaceae	X7206	Methionine, N-formyl-	-0.539851073364413	-0.349726446703867	-0.133405658167099
Burkholderiales_(unclassified_family)	X7263	Glycine, 2-phenyl-	-0.547716542056285	-0.348620389360129	-0.132979220477838
Rhodospirillales_(unclassified_family)	X361	3,4-dimethyl-5-carboxyethyl-2-furanhexanoic acid	-0.545767338719944	-0.345624478486515	-0.126727706087735
Anaeroplasmataceae	X6319	Galbanic acid	-0.539653520187514	-0.344961195966059	-0.112982906125725
Anaeroplasmataceae	X331	cholesterol sulfate	-0.547111083568355	-0.343067890591901	-0.10977756931713
Anaeroplasmataceae	X144	1alpha,24,25,28-tetrahydroxyergocalciferol	-0.542229712481619	-0.341768766433096	-0.105477783292878
Desulfovibrionales_(unclassified_family)	X518	PC(18:4(6Z,9Z,12Z,15Z)/18:1(11Z))	-0.550326803903	-0.340035358213387	-0.100926491861573
Mollicutes_(unclassified_order)	X295	Glycoursodeoxycholic acid	-0.552944146960957	-0.338163228867074	-0.084854197919047
Bacteroidetes_(unclassified_class)	X327	Anandamide (20:5, n-3)	-0.543964424581174	-0.335286422049681	-0.105754391581413
Victivallaceae	X430	PC(P-20:0/18:3(6Z,9Z,12Z))	-0.529492594991057	-0.33520309871688	-0.11624913897319
Synergistaceae	X348	Fuconic acid	-0.549125214871763	-0.334752847408137	-0.09364833327076
Clostridia_(unclassified_order)	X429	PC(16:0/18:1(6Z));PC(16:0/18:1(6E))	-0.532317492539323	-0.334156091015832	-0.129017736485216
Anaeroplasmataceae	X420	PC(16:1(9Z)/0:0);PC(16:1(9E)/0:0)	-0.536222648133319	-0.332531405154864	-0.106658176089306
Clostridia_(unclassified_order)	X276	SM(d18:0/24:0)	-0.521419061533868	-0.330256270234448	-0.112385862985559
Anaeroplasmataceae	X115	Hydroxybutyrylcarnitine;3-hydroxybutyrylcarnitine	-0.533424078078089	-0.329217664271316	-0.104368676669298
Mollicutes_(unclassified_order)	X439	PI(16:0/20:1(11Z))	-0.558077643722219	-0.328929446781473	-0.076935687033778
Anaeroplasmataceae	X443	GlcCer(d18:1(8Z)/21:0(2OH[R]));GlcCer(d18:1(8E)/21:0(2OH[R]))	-0.527162729435238	-0.328863689045159	-0.092065858819192
Mollicutes_(unclassified_order)	X67	4-O-alpha-Cadinylangolensin	-0.539043166263066	-0.325138670505131	-0.07419512525394
Anaeroplasmataceae	X362	PC(22:4(7Z,10Z,13Z,16Z)/0:0)	-0.528421081670498	-0.320063097448397	-0.082518076142815
Clostridiaceae_1	X7236	Proline, 4-hydroxy-, trans-	-0.513396467002744	-0.318777055072178	-0.103859315083166
Bacteria_(unclassified_phylum)	X6277	Veranisatin C	-0.509927877452388	-0.31841610475978	-0.104807743582324
Clostridia_(unclassified_order)	X130	7,3'-Dihydroxy-4'-methoxy-8-methylflavan	-0.513262544990155	-0.31659614774081	-0.097303119547862
Alphaproteobacteria_(unclassified_order)	X511	PC(18:3(9Z,12Z,15Z)/0:0)	-0.53743151525348	-0.315358682582585	-0.070142118857877
Bacteroidetes_(unclassified_class)	X518	PC(18:4(6Z,9Z,12Z,15Z)/18:1(11Z))	-0.515020199432491	-0.315125848647006	-0.095269183265422
Anaeroplasmataceae	X327	Anandamide (20:5, n-3)	-0.528483727975029	-0.314879090939818	-0.071469877632687
Anaeroplasmataceae	X313	iodovulone I	-0.523426777371549	-0.313590779813789	-0.087559848129202
Anaeroplasmataceae	X130	7,3'-Dihydroxy-4'-methoxy-8-methylflavan	-0.513131411514349	-0.310866672079885	-0.076437652143976
Rhodospirillales_(unclassified_family)	X7170	n-tricosane	-0.50788445287186	-0.310368482813186	-0.091833410915208
Clostridiales_Incertae_Sedis_XI	X7186	Hydantoin, 5-methyl-	-0.518085770898941	-0.308779061793579	-0.076817176306518
Streptococcaceae	X6092	3,4-dimethyl-5-carboxyethyl-2-furanpentanoic acid	-0.503157626031892	-0.308533992255031	-0.091528221484069
Alphaproteobacteria_(unclassified_order)	X177	O-glutarylcarnitine;Glutarylcarnitine	-0.536162083783407	-0.306358927735448	-0.056350996297909
Rhodospirillaceae	X7233	Pentadecane, n-	-0.494876860821673	-0.305097657366806	-0.097752365015198
Synergistaceae	X7207	Maltotriose	-0.513711526331251	-0.304310742025575	-0.056429938957126
Bacteroidetes_(unclassified_class)	X153	Withaperuvin B	-0.510818528009142	-0.302942794830308	-0.087534151572392
Lactobacillaceae	X32	(-)-Jolkinol B	-0.507285660235403	-0.302672935448592	-0.066362078996977
Synergistaceae	X369	PE-Cer(d15:2(4E,6E)/22:0(2OH))	-0.520039729419392	-0.301910227009001	-0.075322151580024
Bacteroidales_(unclassified_family)	X331	cholesterol sulfate	0.05495088640436	0.303038277691988	0.518790647327614
Bifidobacteriaceae	X7145	PI-Cer(t20:0/22:0(2OH))	0.094820634742746	0.306938185585807	0.497725171587029
Coriobacteriaceae	X36	PG(16:1(9Z)/22:4(7Z,10Z,13Z,16Z))	0.090319549658451	0.307008813702457	0.4939851224223
Lactobacillaceae	X7038	PE(20:2(11Z,14Z)/22:5(4Z,7Z,10Z,13Z,16Z))	0.082316717589988	0.307384620569576	0.509621581090231
Mollicutes_(unclassified_order)	X406	SM(d16:1/22:0)	0.053138416615765	0.310727569029368	0.538780896013864
Mollicutes_(unclassified_order)	X7003	MGDG(20:5(5Z,8Z,11Z,14Z,17Z)/18:3(9Z,12Z,15Z))	0.045908974683232	0.311116870361986	0.545884279931508
Desulfovibrionales_(unclassified_family)	X499	3-Deoxyvitamin D3	0.057227768634548	0.31350170053877	0.533984327626467
Mollicutes_(unclassified_order)	X362	PC(22:4(7Z,10Z,13Z,16Z)/0:0)	0.067267156787301	0.315515698003986	0.543182734048356
Victivallaceae	X6619	FAHFA(18:1(9Z)/13-O-18:0)	0.0981300890361	0.315962541220477	0.514637106256656
Mollicutes_(unclassified_order)	X420	PC(16:1(9Z)/0:0);PC(16:1(9E)/0:0)	0.06789006796849	0.323385097332867	0.54483050743202
Alphaproteobacteria_(unclassified_order)	X327	Anandamide (20:5, n-3)	0.089101474553077	0.325595790874115	0.544535648623506
Mollicutes_(unclassified_order)	X500	Butyrylcarnitine;-	0.089747368553412	0.337485121550267	0.561375046093987
Mollicutes_(unclassified_order)	X331	cholesterol sulfate	0.092348216747257	0.337636542617832	0.559376024972936
Verrucomicrobiaceae	X6564	PS(19:0/0:0)	0.128759279254497	0.341341472211479	0.529676112527731
Clostridia_(unclassified_order)	X7241	Aniline, 3,4-dimethyl-	0.116249361338189	0.344579919351646	0.543457936346808
Coriobacteriaceae	X75	N-stearoyl tyrosine	0.124515361721117	0.347917809060995	0.539677034338611
Pasteurellaceae	X6860	PE(16:0/P-18:1(11Z))	0.110626867338321	0.352072533033137	0.561974288810277
Mollicutes_(unclassified_order)	X458	20:2-Glc-Campesterol	0.09268739604301	0.354270727175613	0.583097044793681
Victivallaceae	X6092	3,4-dimethyl-5-carboxyethyl-2-furanpentanoic acid	0.149465970373997	0.357982005514131	0.544108258769192
Bacteroidales_(unclassified_family)	X6564	PS(19:0/0:0)	0.11282394544823	0.362923275679255	0.576605146234015
Erysipelotrichaceae	X7253	Proline	0.161608788825078	0.371488769580704	0.564777128255811
Mollicutes_(unclassified_order)	X32	(-)-Jolkinol B	0.114417817538072	0.371814291247775	0.589631720677055
NOTE: Unclassified taxa should be ignored; they may contain more than one taxon together in the same unclassified "bin". They are presented here just for the purpose of showing the raw results from the analysis pipeline.
