## Supplementary material for "Multiomics implicate gut microbiota in altered lipid and energy metabolism in Parkinson’s disease": Supplementary table 4.xlsx

### Sheet: Families
Family	Metabolite Peak ID	Metabolite MSI 3 ID	p2.5	mean	p97.5
Rhodospirillaceae	X490	PA(O-20:0/13:0)	-0.680142934001683	-0.524624064447755	-0.330654412256203
Rhodospirillaceae	X458	20:2-Glc-Campesterol	-0.652329355206323	-0.472379321272196	-0.269145261161573
Rhodospirillaceae	X418	Sorbitan stearate	-0.642089375043526	-0.467592359726838	-0.267432518504219
Rhodospirillaceae	X331	cholesterol sulfate	-0.637522879054015	-0.467385415930342	-0.260710471192778
Rhodospirillaceae	X70	(3S,5R,6S,7E,9x)-7-Megastigmene-3,6,9-triol 9-glucoside	-0.63175863911792	-0.457296605681074	-0.248751878786233
Rhodospirillaceae	X313	iodovulone I	-0.621926868760351	-0.433052718380625	-0.209838866191914
Rhodospirillaceae	X5	iodovulone I	-0.580434365092728	-0.402252531717173	-0.19802549486951
Alphaproteobacteria_(unclassified_order)	X263	Epigallocatechin 3-O-caffeate	-0.590667684144676	-0.396473070519331	-0.18129476776034
Desulfovibrionales_(unclassified_family)	X32	(-)-Jolkinol B	-0.606863640086231	-0.385353395364754	-0.114958566103109
Rhodospirillaceae	X276	SM(d18:0/24:0)	-0.579372198061467	-0.384334785888299	-0.167523157739087
Rhodospirillaceae	X500	Butyrylcarnitine;-	-0.579264532381554	-0.383593252874203	-0.155582913295155
Rhodospirillaceae	X420	PC(16:1(9Z)/0:0);PC(16:1(9E)/0:0)	-0.573217484960804	-0.371313455868055	-0.145846417788403
Rhodospirillaceae	X32	(-)-Jolkinol B	-0.564254219775721	-0.366473991216446	-0.147408613595834
Coriobacteriaceae	X7246	Proline, 4-hydroxy-, trans-	-0.545845043400712	-0.364149341782953	-0.155460436164511
Rhodospirillaceae	X327	Anandamide (20:5, n-3)	-0.5589656134402	-0.363433063106752	-0.137216889461433
Coriobacteriaceae	X348	Fuconic acid	-0.542821660884326	-0.358726610908622	-0.14777679079113
Eubacteriaceae	X7285	Estrone, 16alpha-hydroxy-	-0.563105629950444	-0.358059783835206	-0.124600540118623
Sutterellaceae	X7160	Dodecane	-0.542894096350498	-0.357195371838911	-0.16095602769994
Clostridia_(unclassified_order)	X6808	OKHdiA-PS	-0.555229549909318	-0.35408606856315	-0.130375695754198
Rhodospirillaceae	X144	1alpha,24,25,28-tetrahydroxyergocalciferol	-0.554805127952955	-0.34384266063121	-0.112517566821896
Coriobacteriaceae	X276	SM(d18:0/24:0)	-0.528211890302272	-0.340732350520166	-0.124720602691767
Rhodospirillaceae	X399	PE(O-20:0/22:6(4Z,7Z,10Z,13Z,16Z,19Z))	-0.54666658096255	-0.337743323236938	-0.117646781265978
Anaeroplasmataceae	X7183	Alanine, beta-	-0.527443092910299	-0.337517716217262	-0.106342737535808
Rhodospirillaceae	X502	PE(P-18:0/20:5(5Z,8Z,11Z,14Z,17Z))	-0.536535943110814	-0.336794365554982	-0.121833639874645
Coriobacteriaceae	X429	PC(16:0/18:1(6Z));PC(16:0/18:1(6E))	-0.529833883453034	-0.336157400502641	-0.124281864728455
Clostridia_(unclassified_order)	X32	(-)-Jolkinol B	-0.53518749220878	-0.333863477240523	-0.112657884290361
Rhodospirillaceae	X406	SM(d16:1/22:0)	-0.539834688497207	-0.331603777857124	-0.0978548123088663
Rhodospirillaceae	X497	SM(d17:1/24:1)	-0.538322924407134	-0.331386785830371	-0.104356886545887
Peptococcaceae_1	X7176	3-Methyl-2-oxopentanoic-acid	-0.513162541568671	-0.321360962205722	-0.0891985004036077
Rhodospirillaceae	X362	PC(22:4(7Z,10Z,13Z,16Z)/0:0)	-0.529580824950569	-0.320349296210807	-0.0826741069391441
Rhodospirillaceae	X287	Fuconic acid	-0.519608937431131	-0.319831189404036	-0.0803170998199828
Rhodospirillaceae	X498	SM(d18:2/21:0)	-0.518700066379461	-0.318225048215602	-0.0900090529434954
Desulfovibrionales_(unclassified_family)	X490	PA(O-20:0/13:0)	-0.550736908080095	-0.318016667684039	-0.0596618159653456
Firmicutes_(unclassified_class)	X6176	3,3-Dibromo-2-n-hexylacrylic acid	-0.509964005903051	-0.317690322228108	-0.0945552350164938
Bifidobacteriaceae	X7163	2-amino-2-deoxy-glucose	-0.512672539154187	-0.317133115689661	-0.104893025689904
Rhodospirillaceae	X6176	3,3-Dibromo-2-n-hexylacrylic acid	-0.52942298411052	-0.315868131354318	-0.0702246934560463
Desulfovibrionales_(unclassified_family)	X498	SM(d18:2/21:0)	-0.543216427606338	-0.315708542840385	-0.0512334564514758
Alphaproteobacteria_(unclassified_order)	X474	Acevaltrate	-0.534198419622907	-0.314982263575475	-0.0715204436948824
Desulfovibrionales_(unclassified_family)	X500	Butyrylcarnitine;-	-0.560234024925327	-0.314212849130211	-0.0498298798187397
Veillonellaceae	X499	3-Deoxyvitamin D3	-0.516649242275483	-0.311965425762042	-0.0979730788437419
Lactobacillaceae	X7183	Alanine, beta-	-0.507931964689189	-0.306176938972076	-0.0822381582378314
Anaeroplasmataceae	X115	Hydroxybutyrylcarnitine;3-hydroxybutyrylcarnitine	-0.522746749124573	-0.305478005686273	-0.070512711163275
Desulfovibrionales_(unclassified_family)	X331	cholesterol sulfate	-0.540769709325233	-0.303420611916986	-0.0364575603091914
Anaeroplasmataceae	X70	(3S,5R,6S,7E,9x)-7-Megastigmene-3,6,9-triol 9-glucoside	-0.515644116525647	-0.301903782784798	-0.0628946022292624
Clostridia_(unclassified_order)	X490	PA(O-20:0/13:0)	-0.506986999580229	-0.301770522101974	-0.0691256070351358
Veillonellaceae	X7163	2-amino-2-deoxy-glucose	-0.498713669600236	-0.301087867694876	-0.0810885951938005
Alphaproteobacteria_(unclassified_order)	X191	Sphinganine-phosphate	-0.510008416139907	-0.300360982610848	-0.0563805796456758
Desulfovibrionales_(unclassified_family)	X7191	Methionine	0.0184752285653881	0.300047759638269	0.538022862402669
Rhodospirillaceae	X439	PI(16:0/20:1(11Z))	0.0662032399200347	0.30049510610299	0.522690943011633
Desulfovibrionales_(unclassified_family)	X264	6-Keto-decanoylcarnitine	0.0457388436443856	0.303319803834669	0.532494717308614
Clostridia_(unclassified_order)	X7232	Norvaline, DL-	0.0489015113110592	0.303728617284754	0.557338463078944
Mollicutes_(unclassified_order)	X369	PE-Cer(d15:2(4E,6E)/22:0(2OH))	0.0505214821834933	0.306278220992479	0.544271462139193
Desulfovibrionales_(unclassified_family)	X153	Withaperuvin B	0.0299444948489795	0.306356130590442	0.543916164584856
Clostridia_(unclassified_order)	X7191	Methionine	0.0771739525792996	0.30639366744508	0.511611078792874
Clostridia_(unclassified_order)	X170	PA(P-18:0/17:2(9Z,12Z))	0.0762322638977738	0.306729675539917	0.507769861562481
Victivallaceae	X7164	Glucose, 2-amino-2-deoxy-	0.0667549011914025	0.309019859938056	0.519533365353118
Rhodospirillaceae	X7287	Tartronic acid	0.0640867927548175	0.309040396149383	0.524712302711954
Bacteria_(unclassified_phylum)	X7232	Norvaline, DL-	0.0798443245652232	0.309547072540667	0.512776867736379
Desulfovibrionales_(unclassified_family)	X439	PI(16:0/20:1(11Z))	0.0520157139367747	0.309920154864014	0.542652914980445
Firmicutes_(unclassified_class)	X7164	Glucose, 2-amino-2-deoxy-	0.0870588948856106	0.311906725992879	0.509124970059048
Veillonellaceae	X6277	Veranisatin C	0.0914107387659148	0.312710017729822	0.520427831963658
Rhodospirillaceae	X511	PC(18:3(9Z,12Z,15Z)/0:0)	0.0759769914798798	0.316725198388488	0.513166329231808
Deltaproteobacteria_(unclassified_order)	X463	PC(P-16:0/20:3(8Z,11Z,14Z))	0.0764367136860735	0.318601464832989	0.533696439874892
Firmicutes_(unclassified_class)	X7160	Dodecane	0.112972074864398	0.322691527455383	0.516412965620127
Mollicutes_(unclassified_order)	X348	Fuconic acid	0.0608015549464156	0.323741981912049	0.54858042784979
Rhodospirillaceae	X243	PS(20:3(8Z,11Z,14Z)/0:0)	0.0787159010326153	0.32516120494507	0.543338174647604
Enterobacteriaceae	X485	SM(d18:1/21:0)	0.113958650774568	0.327997388011809	0.528069293676783
Enterobacteriaceae	X430	PC(P-20:0/18:3(6Z,9Z,12Z))	0.12916018258341	0.329929736474712	0.532474878859538
Clostridiaceae_1	X7276	Galactose, 2-amino-2-deoxy-, D-	0.109490818569758	0.330623282423481	0.522487082400557
Mollicutes_(unclassified_order)	X70	(3S,5R,6S,7E,9x)-7-Megastigmene-3,6,9-triol 9-glucoside	0.0666799868403681	0.333908405903696	0.561822779016637
Bacteria_(unclassified_phylum)	X7281	Benzaldehyde	0.114704034310367	0.335536553616951	0.527132242330473
Mollicutes_(unclassified_order)	X429	PC(16:0/18:1(6Z));PC(16:0/18:1(6E))	0.0967396635506875	0.344877935515207	0.570078812218249
Streptococcaceae	X6984	PE(20:4(8Z,11Z,14Z,17Z)/20:4(8Z,11Z,14Z,17Z))	0.146716234707441	0.350175426092395	0.536238530096667
Mollicutes_(unclassified_order)	X130	7,3'-Dihydroxy-4'-methoxy-8-methylflavan	0.108269811998038	0.353773947852656	0.585336048554741
Bacteroidetes_(unclassified_class)	X191	Sphinganine-phosphate	0.109102253673469	0.354394808318456	0.571932736707865
Mollicutes_(unclassified_order)	X276	SM(d18:0/24:0)	0.11022340412263	0.364275331717495	0.588365036250029
Mollicutes_(unclassified_order)	X313	iodovulone I	0.120639688356732	0.364912614687025	0.581566003219928
Lactobacillaceae	X7081	PS(19:0/22:6(4Z,7Z,10Z,13Z,16Z,19Z))	0.122264337596651	0.372469772720566	0.579508460733243
Rhodospirillaceae	X7164	Glucose, 2-amino-2-deoxy-	0.150847693595668	0.389083917399679	0.592042518165813
Anaeroplasmataceae	X363	3-carboxy-4-methyl-5-pentyl-2-furanpropanoic acid	0.163662083482761	0.394814810537893	0.60007167556639
Mollicutes_(unclassified_order)	X443	GlcCer(d18:1(8Z)/21:0(2OH[R]));GlcCer(d18:1(8E)/21:0(2OH[R]))	0.162058861340323	0.3996175099502	0.610364990793029
Mollicutes_(unclassified_order)	X115	Hydroxybutyrylcarnitine;3-hydroxybutyrylcarnitine	0.164026786660655	0.402266823582697	0.618147700778687
Rhodospirillaceae	X7191	Methionine	0.189991511673198	0.415105155919161	0.607762446829899
Rhodospirillaceae	X7160	Dodecane	0.193001069852151	0.421089126160165	0.618976674423706
Anaeroplasmataceae	X511	PC(18:3(9Z,12Z,15Z)/0:0)	0.21139554138767	0.441381588932417	0.633682309935578
NOTE: Unclassified taxa should be ignored; they may contain more than one taxon together in the same unclassified "bin". They are presented here just for the purpose of showing the raw results from the analysis pipeline.
