## Supplementary material for "Multiomics implicate gut microbiota in altered lipid and energy metabolism in Parkinson’s disease": Supplementary table 5.xlsx

### Sheet: Phyla
Phylum	Metabolite Peak ID	Metabolite MSI 3 ID	p2.5	Correlation	p97.5
Lentisphaerae	X7206	Methionine, N-formyl-	-0.576027419896728	-0.382574541214548	-0.169927945973091
Verrucomicrobia	X7038	PE(20:2(11Z,14Z)/22:5(4Z,7Z,10Z,13Z,16Z))	-0.53064322973377	-0.341383047394019	-0.123136630343093
Lentisphaerae	X7171	Pyroglutamic acid	-0.517570532185033	-0.333351831855983	-0.113676749919875
Bacteria_(unclassified_phylum)	X6277	Veranisatin C	-0.513576068926666	-0.315227720280151	-0.096991441092894
Lentisphaerae	X430	PC(P-20:0/18:3(6Z,9Z,12Z))	-0.50647858863548	-0.315064007654969	-0.102483009080933
Synergistetes	X7253	Proline	-0.530633113660822	-0.314842680540688	-0.085969228487273
Synergistetes	X7207	Maltotriose	-0.52096395230243	-0.312128079225767	-0.073373744999617
Synergistetes	X348	Fuconic acid	-0.524431746877642	-0.312108147768935	-0.072706300947173
Lentisphaerae	X243	PS(20:3(8Z,11Z,14Z)/0:0)	-0.508012135860675	-0.311936605793749	-0.088979848542703
Synergistetes	X7160	Dodecane	-0.527946586689352	-0.310044352854186	-0.069968157127773
Synergistetes	X7175	Dodecane	-0.523546980330141	-0.308028926896016	-0.068399959956145
Lentisphaerae	X7038	PE(20:2(11Z,14Z)/22:5(4Z,7Z,10Z,13Z,16Z))	-0.511464429841719	-0.306980096148593	-0.079970353920536
Tenericutes	X7206	Methionine, N-formyl-	0.057274525994282	0.30389329065881	0.529628587999238
Lentisphaerae	X7081	PS(19:0/22:6(4Z,7Z,10Z,13Z,16Z,19Z))	0.075724200729519	0.30943168679695	0.512670237929039
Verrucomicrobia	X6564	PS(19:0/0:0)	0.106357022295602	0.334514913975828	0.530192335504182
Lentisphaerae	X6619	FAHFA(18:1(9Z)/13-O-18:0)	0.14639071853481	0.345822430149375	0.542210733181181
Lentisphaerae	X6092	3,4-dimethyl-5-carboxyethyl-2-furanpentanoic acid	0.182698481135648	0.400946130179642	0.594199216918368
NOTE: Unclassified taxa should be ignored; they may contain more than one taxon together in the same unclassified "bin". They are presented here just for the purpose of showing the raw results from the analysis pipeline.
