## Supplementary material for "Multiomics implicate gut microbiota in altered lipid and energy metabolism in Parkinson’s disease": Supplementary table 6.xlsx

### Sheet: Phyla
Phylum	Metabolite Peak ID	Metabolite MSI 3 ID	p2.5	mean	p97.5
Lentisphaerae	X9	OHOHA-PS	0.069738532604757	0.300944512077806	0.510569271117612
Tenericutes	X7081	PS(19:0/22:6(4Z,7Z,10Z,13Z,16Z,19Z))	0.072302912133793	0.303950256886272	0.512983791312212
Lentisphaerae	X7164	Glucose, 2-amino-2-deoxy-	0.067759011777312	0.30720031042381	0.515732093283264
Lentisphaerae	X463	PC(P-16:0/20:3(8Z,11Z,14Z))	0.096769689687906	0.313586727332336	0.519477064875953
Bacteria_(unclassified_phylum)	X7281	Benzaldehyde	0.103772998543508	0.33102607902869	0.535921986050809
Bacteria_(unclassified_phylum)	X7232	Norvaline, DL-	0.121800087764099	0.350808076361992	0.548477051850195
NOTE: Unclassified taxa should be ignored; they may contain more than one taxon together in the same unclassified "bin". They are presented here just for the purpose of showing the raw results from the analysis pipeline.
